# An artificial neural network approach integrating plasma proteomics and genetic data identifies *PLXNA4* as a new susceptibility locus for pulmonary embolism

**DOI:** 10.1101/2020.10.05.20207001

**Authors:** Misbah Razzaq, Maria Jesus Iglesias, Manal Ibrahim-Kosta, Louisa Goumidi, Omar Soukarieh, Carole Proust, Maguelonne Roux, Pierre Suchon, Anne Boland, Delphine Daiain, Robert Olaso, Lynn Butler, Jean-François Deleuze, Jacob Odeberg, Pierre-Emmanuel Morange, David-Alexandre Trégouët

## Abstract

Venous thromboembolism is the third common cardiovascular disease and is composed of two entities, deep vein thrombosis (DVT) and its fatal form, pulmonary embolism (PE). While PE is observed in ∼40% of patients with documented DVT, there is limited biomarkers that can help identifying patients at high PE risk.

To fill this need, we implemented a two hidden-layers artificial neural networks (ANN) on 376 antibodies and 19 biological traits measured in the plasma of 1388 DVT patients, with or without PE, of the MARTHA study. We used the LIME algorithm to obtain a linear approximate of the resulting ANN prediction model. As MARTHA patients were typed for genotyping DNA arrays, a genome wide association study (GWAS) was conducted on the LIME estimate. Detected single nucleotide polymorphisms (SNPs) were tested for association with PE risk in MARTHA. Main findings were replicated in the EOVT study composed of 143 PE patients and 196 DVT only patients.

The derived ANN model for PE achieved an accuracy of 0.89 and 0.79 in our training and testing sets, respectively. A GWAS on the LIME approximate identified a strong statistical association peak (p = 5.3×10^−7^) at the *PLXNA4* locus, with lead SNP rs1424597 at which the minor A allele was further shown to associate with an increased risk of PE (OR = 1.49 [1.12 – 1.98], p = 6.1×10^−3^). Further association analysis in EOVT revealed that, in the combined MARTHA and EOVT samples, the rs1424597-A allele was associated with increased PE risk (OR = 1.74 [1.27 – 2.38, p = 5.42×10^−4^) in patients over 37 years of age but not in younger patients (OR = 0.96 [0.65 – 1.41], p = 0.848).

Using an original integrated proteomics and genetics strategy, we identified *PLXNA4* as a new susceptibility gene for PE whose exact role now needs to be further elucidated.

**Author Summary:** Pulmonary embolism is a severe and potentially fatal condition characterized by the presence of a blood clot (or thrombus) in the pulmonary artery. Pulmonary embolism is often the consequence of the migration of a thrombus from a deep vein to the lung. Together with deep vein thrombosis, pulmonary embolism forms the so-called venous thromboembolism, the third most common cardiovascular disease, and its prevalence strongly increases with age. While pulmonary embolism is observed in ∼40% of patients with deep vein thrombosis, there is currenly limited biomarkers that can help predicting which patients with deep vein thrombosis are at risk of pulmonary embolism. We here deployed an Artificial Intelligence based methodology integrating both plasma proteomics and genetics data to identify novel biomarkers for PE. We thus identified the *PLXNA4* gene as a novel molecular player involved in the pathophysiology of pulmonary embolism. In particular, using two independent cohorts totalling 1,881 patients with venous thromboembolism among which 467 experienced pulmonary embolism, we identified a genetic polymorphism in the *PLXNA4* gene that associates with ∼2 fold increased risk of pulmonary embolism in patients aged more than ∼40 years.
