## Supplementary material for "An artificial neural network approach integrating plasma proteomics and genetic data identifies *PLXNA4* as a new susceptibility locus for pulmonary embolism": Supplementary TableS4.xlsx

### Sheet: Table S4
MARKER	RSID	ALLELE (A1/A2)	r2	AF(A1)	Beta(A2)	SE	PVALUE	Gene
chr7:131999409	rs1424597	G,A	0.9552	0.9096	0.169	0.034	5.332e-07	PLXNA4
chr7:132019287	rs12533184	A,G	0.9929	0.9073	0.158	0.032	6.96e-07	PLXNA4
chr7:132019292	rs12538334	C,T	0.9933	0.9073	0.158	0.032	7.096e-07	PLXNA4
chr7:132019353	rs35492346	C,T	0.9938	0.9073	0.158	0.032	7.223e-07	PLXNA4
chr7:132020621	rs1424590	C,T	0.9919	0.9068	0.157	0.032	7.461e-07	PLXNA4
chr7:132002753	rs17166338	C,T	0.9634	0.9105	0.167	0.034	7.485e-07	PLXNA4
chr7:132019496	rs12538433	G,A	0.9953	0.9072	0.157	0.032	7.642e-07	PLXNA4
chr7:132001803	rs62465034	C,T	0.9669	0.911	0.166	0.034	7.909e-07	PLXNA4
chr7:132020314	rs62466385	C,T	0.9952	0.907	0.157	0.032	8.005e-07	PLXNA4
chr7:132020306	rs62466384	C,G	0.9958	0.9071	0.157	0.032	8.06e-07	PLXNA4
chr7:132020211	rs10228998	T,A	0.9964	0.9071	0.157	0.032	8.113e-07	PLXNA4
chr7:132019836	rs1424589	A,G	0.9976	0.9072	0.157	0.032	8.278e-07	PLXNA4
chr7:132019979	rs10272059	C,T	0.9978	0.9072	0.157	0.032	8.282e-07	PLXNA4
chr7:132020019	rs10272296	G,T	0.9981	0.9073	0.157	0.032	8.29e-07	PLXNA4
chr7:132026723	rs1424591	A,G	0.9845	0.9001	0.151	0.031	9.333e-07	PLXNA4
chr7:132011873:I	rs56150030	R,I	0.9618	0.9189	0.165	0.034	1.516e-06	PLXNA4
chr7:132011842	rs55917663	A,C	0.9617	0.9189	0.165	0.034	1.518e-06	PLXNA4
chr7:132012375	rs12112256	C,G	0.9626	0.9189	0.164	0.034	1.518e-06	PLXNA4
chr7:132014292	rs62466374	G,A	0.9727	0.9186	0.163	0.034	1.519e-06	PLXNA4
chr7:132012930	rs56262351	G,A	0.9696	0.9189	0.165	0.035	1.741e-06	PLXNA4
chr7:132012832	rs55646150	C,A	0.9655	0.9178	0.164	0.034	1.812e-06	PLXNA4
chr7:132014920	rs62466375	C,T	0.9815	0.9187	0.163	0.034	1.823e-06	PLXNA4
chr2:141506366:D	rs755014417	D,R	0.7997	0.9503	-0.255	0.054	1.867e-06	LRP1B
chr7:132016175	rs17166358	G,C	0.986	0.9177	0.162	0.034	1.889e-06	PLXNA4
chr20:45395536	rs11697363	A,T	0.8202	0.9769	0.301	0.063	1.925e-06	SLC2A10
chr7:132016322	rs62466377	A,G	0.9952	0.9185	0.161	0.034	1.954e-06	PLXNA4
chr7:132016642	rs62466378	T,A	0.9971	0.9184	0.161	0.034	1.977e-06	PLXNA4
chr7:132016649	rs62466379	A,G	0.9977	0.9184	0.161	0.034	1.982e-06	PLXNA4
chr7:132016733	rs17166360	A,G	0.998	0.9184	0.161	0.034	1.986e-06	PLXNA4
chr7:132016115	rs62466376	G,C	0.9892	0.9179	0.161	0.034	1.994e-06	PLXNA4
chr7:132009958	rs17818597	G,T	0.957	0.92	0.164	0.034	2.059e-06	PLXNA4
chr7:132016920	rs62466380	G,A	0.9955	0.9183	0.161	0.034	2.098e-06	PLXNA4
chr7:132017097	rs79566249	C,A	0.9943	0.9182	0.16	0.034	2.174e-06	PLXNA4
chr7:132009332	rs17219279	T,C	0.9556	0.9202	0.163	0.035	2.191e-06	PLXNA4
chr7:132007979	rs62466370	G,A	0.9556	0.9203	0.163	0.035	2.292e-06	PLXNA4
chr7:132007971	rs62466369	A,T	0.9556	0.9203	0.163	0.035	2.3e-06	PLXNA4
chr20:45409219	rs11699369	G,T	0.8426	0.9769	0.299	0.063	2.423e-06	SLC2A10
chr21:45406095	rs14151	C,G	0.8664	0.7439	-0.113	0.024	2.432e-06	AGPAT3
chr9:120988937	rs7872694	T,C	0.9765	0.6236	0.094	0.02	2.738e-06	RP11-281A20.1/TLR4
chr7:132005916	rs62465035	G,A	0.958	0.9208	0.164	0.035	3.009e-06	PLXNA4
chr20:45403348	rs3092651	A,G	0.9986	0.8365	0.12	0.026	3.295e-06	SLC2A10
chr5:23512528	rs112334299	C,T	0.6883	0.9889	0.494	0.107	3.475e-06	PRDM9
chrX:147864198	rs141771935	G,C	0.9356	0.9337	0.158	0.034	4.095e-06	AFF2
chr7:132018531	rs62466381	G,A	0.987	0.9182	0.156	0.034	4.18e-06	PLXNA4
chr7:132018784	rs62466382	A,C	0.9865	0.9182	0.156	0.034	4.303e-06	PLXNA4
chr12:57505665	rs3024942	G,A	0.5487	0.9896	0.513	0.112	4.43e-06	STAT6
chr7:132001792	rs62465033	G,A	0.9727	0.9146	0.157	0.034	4.45e-06	PLXNA4
chr7:132019039	rs118100741	T,C	0.989	0.9178	0.153	0.034	5.642e-06	PLXNA4
chr9:120970335	rs10818122	A,G	0.9404	0.6116	0.091	0.02	6.179e-06	RP11-281A20.1/TLR4
chr8:5946730	rs62494439	G,C	0.7399	0.893	0.169	0.038	6.215e-06	TPBG
chr1:28735181	rs12042447	A,T	0.5874	0.5556	0.112	0.025	6.256e-06	PHACTR4
chr3:168878674	rs9819362	A,G	0.9772	0.5722	-0.093	0.021	6.404e-06	MECOM
chrX:4696796:D		R,D	0.6027	0.6889	0.104	0.023	6.571e-06	LOC101928201/ MTCYBP12
chr9:120987421	rs10983927	T,C	0.9875	0.6163	0.089	0.02	6.585e-06	RP11-281A20.1/TLR4
chr4:125565602:D		R,D	0.7436	0.9166	0.208	0.046	7.022e-06	ANKRD50
chr9:121009165	rs7867162	G,A	0.8074	0.5287	-0.096	0.021	7.129e-06	RP11-281A20.1/TLR4
chr9:133785001	rs11244189	C,T	0.901	0.8269	0.12	0.027	7.43e-06	FIBCD1
chr2:150783275	rs148065932	A,G	0.6688	0.9848	0.43	0.096	8.357e-06	MMADHC
chr9:120989083:D	rs899082440	R,D	0.966	0.6066	0.089	0.02	8.406e-06	RP11-281A20.1/TLR4
chr9:120986277	rs10983924	G,A	0.9934	0.612	0.088	0.02	8.6e-06	RP11-281A20.1/TLR4
chr9:120986491	rs10983925	G,A	0.9937	0.612	0.087	0.02	8.691e-06	RP11-281A20.1/TLR4
chr6:84889401	rs142299682	T,A	0.6148	0.9621	-0.299	0.067	8.915e-06	KIAA1009
chr8:76344161:I	rs35551312	R,I	0.6572	0.889	-0.18	0.04	8.969e-06	HNF4G
chr9:120987664	rs10983928	T,C	0.9952	0.6119	0.087	0.02	8.99e-06	RP11-281A20.1/TLR4
chr9:120993163	rs10818127	C,T	0.9942	0.613	0.088	0.02	9.055e-06	RP11-281A20.1/TLR4
chr21:45408911	rs7282631	C,T	0.8915	0.6144	-0.093	0.021	9.333e-06	AGPAT3
chrX:4759870	rs5961544	A,C	0.6571	0.666	0.1	0.022	9.441e-06	LOC389906
chr4:156016933	rs12640845	A,C	0.9843	0.7645	0.102	0.023	9.559e-06	NPY2R
chr4:156017035	rs12650748	T,C	0.9843	0.7645	0.102	0.023	9.564e-06	NPY2R
chr4:156017799	rs11732473	G,A	0.9851	0.7645	0.102	0.023	9.612e-06	NPY2R
chr9:120990455	rs7864906	G,A	0.9966	0.6118	0.087	0.02	9.78e-06	RP11-281A20.1/TLR4
chr14:94071090	rs79072784	C,T	0.9557	0.981	0.371	0.084	9.918e-06	UNC79
