## Supplementary material for "An artificial neural network approach integrating plasma proteomics and genetic data identifies *PLXNA4* as a new susceptibility locus for pulmonary embolism": SupplementaryTableS2.xlsx

### Sheet: binders.txt
Antibody ID	ensg_id	multiple_target	gene_name	gene_description
HPA032003	ENSG00000144476	single	ACKR3	atypical chemokine receptor 3
HPA049718	ENSG00000144476	single	ACKR3	atypical chemokine receptor 3
HPA035533	ENSG00000123130	single	ACOT9	acyl-CoA thioesterase 9
HPA057967	ENSG00000123130	single	ACOT9	acyl-CoA thioesterase 9
HPA007041	ENSG00000139567	single	ACVRL1	activin A receptor type II-like 1
HPA031498	ENSG00000154734	single	ADAMTS1	ADAM metallopeptidase with thrombospondin type 1 motif, 1
BAI3	ENSG00000135298	single	ADGRB3	adhesion G protein-coupled receptor B3
HPA015903	ENSG00000131355	single	ADGRE3	adhesion G protein-coupled receptor E3
HPA015638	ENSG00000131355	single	ADGRE3	adhesion G protein-coupled receptor E3
HPA056450	ENSG00000173567	single	ADGRF3	adhesion G protein-coupled receptor F3
HPA044500	ENSG00000173567	single	ADGRF3	adhesion G protein-coupled receptor F3
HPA038789	ENSG00000171873	single	ADRA1D	adrenoceptor alpha 1D
Bsi2684	ENSG00000163631	single	ALB	albumin
HPA064426	ENSG00000114019	single	AMOTL2	angiomotin like 2
HPA074388	ENSG00000114019	single	AMOTL2	angiomotin like 2
HPA036277	ENSG00000047617	single	ANO2	anoctamin 2, calcium activated chloride channel
HPA023542	ENSG00000163697	single	APBB2	amyloid beta (A4) precursor protein-binding, family B, member 2
HPA001352	ENSG00000110244	single	APOA4	apolipoprotein A-IV
HPA002549	ENSG00000110244	single	APOA4	apolipoprotein A-IV
HPA005149	ENSG00000110244	single	APOA4	apolipoprotein A-IV
HPA052462	ENSG00000178878	single	APOLD1	apolipoprotein L domain containing 1
HPA036380	ENSG00000031081	single	ARHGAP31	Rho GTPase activating protein 31
HPA036381	ENSG00000031081	single	ARHGAP31	Rho GTPase activating protein 31
HPA074658	ENSG00000110237	single	ARHGEF17	Rho guanine nucleotide exchange factor (GEF) 17
HPA063806	ENSG00000076108	single	BAZ2A	bromodomain adjacent to zinc finger domain, 2A
BLVRB	ENSG00000090013	single	BLVRB	biliverdin reductase B
HPA041698	ENSG00000090013	single	BLVRB	biliverdin reductase B
HPA061639	ENSG00000162384	single	C1orf123	chromosome 1 open reading frame 123
HPA076485	ENSG00000162384	single	C1orf123	chromosome 1 open reading frame 123
HPA026518	ENSG00000118292	single	C1orf54	chromosome 1 open reading frame 54
HPA043874	ENSG00000118292	single	C1orf54	chromosome 1 open reading frame 54
Bsi0435	ENSG00000173369	single	C1QB	complement component 1, q subcomponent, B chain
HPA038604	ENSG00000223953	single	C1QTNF5	C1q and tumor necrosis factor related protein 5
Bsi0190	ENSG00000125730	single	C3	complement component 3
Bsi0263	ENSG00000125730	single	C3	complement component 3
Bsi0150	ENSG00000244731	single	C4A	complement component 4A (Rodgers blood group)
Bsi0808	ENSG00000244731	single	C4A	complement component 4A (Rodgers blood group)
Bsi0430	ENSG00000224389	single	C4B	complement component 4B (Chido blood group)
Bsi0462	ENSG00000224389	single	C4B	complement component 4B (Chido blood group)
HPA000926	ENSG00000123838	single	C4BPA	complement component 4 binding protein, alpha
Bsi0732	ENSG00000106804	single	C5	complement component 5
Bsi0765	ENSG00000106804	single	C5	complement component 5
HPA075945	ENSG00000106804	single	C5	complement component 5
Bsi0844	ENSG00000039537	single	C6	complement component 6
Bsi0731	ENSG00000039537	single	C6	complement component 6
HPA053372	ENSG00000039537	single	C6	complement component 6
Bsi0912	ENSG00000112936	single	C7	complement component 7
C7	ENSG00000112936	single	C7	complement component 7
HPA067450	ENSG00000112936	single	C7	complement component 7
Bsi0745	ENSG00000021852	single	C8B	complement component 8, beta polypeptide
Bsi0270	ENSG00000113600	single	C9	complement component 9
Bsi1404	ENSG00000113600	single	C9	complement component 9
HPA070709	ENSG00000113600	single	C9	complement component 9
HPA030850	ENSG00000157445	single	CACNA2D3	calcium channel, voltage-dependent, alpha 2/delta subunit 3
HPA064453	ENSG00000110680	single	CALCA	calcitonin-related polypeptide alpha
HPA043700	ENSG00000110680,ENSG00000175868	multi	CALCA,CALCB	calcitonin-related polypeptide alpha,calcitonin-related polypeptide beta
HPA077926	ENSG00000110680,ENSG00000175868	multi	CALCA,CALCB	calcitonin-related polypeptide alpha,calcitonin-related polypeptide beta
HPA007586	ENSG00000064989	single	CALCRL	calcitonin receptor-like
HPA008070	ENSG00000064989	single	CALCRL	calcitonin receptor-like
HPA017330	ENSG00000122786	single	CALD1	caldesmon 1
HPA044810	ENSG00000105971	single	CAV2	caveolin 2
HPA066279	ENSG00000054803,ENSG00000141668,ENSG00000102924	multi	CBLN4,CBLN2,CBLN1	cerebellin 4 precursor,cerebellin 2 precursor,cerebellin 1 precursor
HPA071222	ENSG00000054803,ENSG00000141668,ENSG00000102924	multi	CBLN4,CBLN2,CBLN1	cerebellin 4 precursor,cerebellin 2 precursor,cerebellin 1 precursor
HPA076103	ENSG00000054803,ENSG00000141668,ENSG00000102924	multi	CBLN4,CBLN2,CBLN1	cerebellin 4 precursor,cerebellin 2 precursor,cerebellin 1 precursor
HPA042524	ENSG00000105479	single	CCDC114	coiled-coil domain containing 114
HPA002266	ENSG00000091986	single	CCDC80	coiled-coil domain containing 80
HPA039906	ENSG00000186166	single	CCDC84	coiled-coil domain containing 84
CABDY802	ENSG00000275152	single	CCL16	chemokine (C-C motif) ligand 16
HPA065477	ENSG00000163823	single	CCR1	chemokine (C-C motif) receptor 1
HPA044659	ENSG00000196776	single	CD47	CD47 molecule
CD47	ENSG00000196776	single	CD47	CD47 molecule
HPA009300	ENSG00000125810	single	CD93	CD93 molecule
HPA009000	ENSG00000125810	single	CD93	CD93 molecule
HPA075875	ENSG00000179776	single	CDH5	cadherin 5, type 2 (vascular endothelium)
HPA024481	ENSG00000154240	single	CEP112	centrosomal protein 112kDa
HPA053674	ENSG00000154240	single	CEP112	centrosomal protein 112kDa
HPA057431	ENSG00000087237	single	CETP	cholesteryl ester transfer protein, plasma
HPA077210	ENSG00000087237	single	CETP	cholesteryl ester transfer protein, plasma
Bsi0885	ENSG00000000971	single	CFH	complement factor H
HPA049176	ENSG00000000971	single	CFH	complement factor H
HPA049813	ENSG00000080910,ENSG00000276911	multi	CFHR2,RP4-608O15.3	complement factor H-related 2,Complement factor H-related protein 2
HPA077529	ENSG00000116785	single	CFHR3	complement factor H-related 3
HPA057755	ENSG00000134365	single	CFHR4	complement factor H-related 4
HPA070643	ENSG00000134365	single	CFHR4	complement factor H-related 4
HPA049896	ENSG00000134365	single	CFHR4	complement factor H-related 4
CFHR5	ENSG00000134389	single	CFHR5	complement factor H-related 5
HPA072446	ENSG00000134389	single	CFHR5	complement factor H-related 5
HPA073894	ENSG00000134389	single	CFHR5	complement factor H-related 5
HPA001143	ENSG00000205403	single	CFI	complement factor I
HPA048119	ENSG00000176435	single	CLEC14A	C-type lectin domain family 14, member A
HPA066399	ENSG00000176435	single	CLEC14A	C-type lectin domain family 14, member A
CLEC3B	ENSG00000163815	single	CLEC3B	C-type lectin domain family 3, member B
HPA035672	ENSG00000109684	single	CLNK	cytokine-dependent hematopoietic cell linker
HPA039159	ENSG00000070729	single	CNGB1	cyclic nucleotide gated channel beta 1
HPA060355	ENSG00000070729	single	CNGB1	cyclic nucleotide gated channel beta 1
HPA047917	ENSG00000158270	single	COLEC12	collectin sub-family member 12
HPA029307	ENSG00000131055	single	COX4I2	cytochrome c oxidase subunit IV isoform 2 (lung)
HPA070834	ENSG00000131055	single	COX4I2	cytochrome c oxidase subunit IV isoform 2 (lung)
HPA031328	ENSG00000160111	single	CPAMD8	C3 and PZP-like, alpha-2-macroglobulin domain containing 8
HPA031330	ENSG00000160111	single	CPAMD8	C3 and PZP-like, alpha-2-macroglobulin domain containing 8
HPA021400	ENSG00000021826	single	CPS1	carbamoyl-phosphate synthase 1, mitochondrial
HPA063785	ENSG00000021826	single	CPS1	carbamoyl-phosphate synthase 1, mitochondrial
HPA034657	ENSG00000119203	single	CPSF3	cleavage and polyadenylation specific factor 3, 73kDa
HPA078503	ENSG00000119203	single	CPSF3	cleavage and polyadenylation specific factor 3, 73kDa
HPA048429	ENSG00000173546	single	CSPG4	chondroitin sulfate proteoglycan 4
HPA050008	ENSG00000173546	single	CSPG4	chondroitin sulfate proteoglycan 4
HPA012770	ENSG00000101439	single	CST3	cystatin C
HPA057242	ENSG00000085733	single	CTTN	cortactin
HPA002806	ENSG00000147113	single	CXorf36	chromosome X open reading frame 36
HPA071046	ENSG00000147113	single	CXorf36	chromosome X open reading frame 36
HPA046528	ENSG00000152207	single	CYSLTR2	cysteinyl leukotriene receptor 2
HPA034503	ENSG00000079785	single	DDX1	DEAD (Asp-Glu-Ala-Asp) box helicase 1
HPA034502	ENSG00000079785	single	DDX1	DEAD (Asp-Glu-Ala-Asp) box helicase 1
HPA017753	ENSG00000164741	single	DLC1	DLC1 Rho GTPase activating protein
HPA061655	ENSG00000164741	single	DLC1	DLC1 Rho GTPase activating protein
HPA036058	ENSG00000142002	single	DPP9	dipeptidyl-peptidase 9
HPA055176	ENSG00000249751	single	ECSCR	endothelial cell surface expressed chemotaxis and apoptosis regulator
HPA063337	ENSG00000249751	single	ECSCR	endothelial cell surface expressed chemotaxis and apoptosis regulator
HPA023092	ENSG00000132294	single	EFR3A	EFR3 homolog A
HPA023402	ENSG00000132294	single	EFR3A	EFR3 homolog A
HPA022859	ENSG00000132294	single	EFR3A	EFR3 homolog A
HPA070768	ENSG00000125746	single	EML2	echinoderm microtubule associated protein like 2
HPA011143	ENSG00000106991	single	ENG	endoglin
HPA067440	ENSG00000106991	single	ENG	endoglin
HPA019460	ENSG00000163378	single	EOGT	EGF domain-specific O-linked N-acetylglucosamine (GlcNAc) transferase
HPA055309	ENSG00000127527	single	EPS15L1	epidermal growth factor receptor pathway substrate 15-like 1
HPA051043	ENSG00000149564	single	ESAM	endothelial cell adhesion molecule
HPA072563	ENSG00000149564	single	ESAM	endothelial cell adhesion molecule
HPA016858	ENSG00000139641	single	ESYT1	extended synaptotagmin-like protein 1
HPA056905	ENSG00000139641	single	ESYT1	extended synaptotagmin-like protein 1
HPA027088	ENSG00000139083	single	ETV6	ets variant 6
HPA076335	ENSG00000139083	single	ETV6	ets variant 6
Bsi0849	ENSG00000131187	single	F12	coagulation factor XII (Hageman factor)
HPA050035	ENSG00000198734	single	F5	coagulation factor V (proaccelerin, labile factor)
HPA000594	ENSG00000185010	single	F8	coagulation factor VIII, procoagulant component
HPA012601	ENSG00000170231	single	FABP6	fatty acid binding protein 6, ileal
HPA076377	ENSG00000170231	single	FABP6	fatty acid binding protein 6, ileal
HPA045224	ENSG00000221968	single	FADS3	fatty acid desaturase 3
HPA050823	ENSG00000124019	single	FAM124B	family with sequence similarity 124B
HPA035848	ENSG00000146067	single	FAM193B	family with sequence similarity 193, member B
HPA058112	ENSG00000146067	single	FAM193B	family with sequence similarity 193, member B
HPA017759	ENSG00000166147	single	FBN1	fibrillin 1
HPA044748	ENSG00000108306	single	FBXL20	F-box and leucine-rich repeat protein 20
HPA019191	ENSG00000154783	single	FGD5	FYVE, RhoGEF and PH domain containing 5
HPA051171	ENSG00000141756	single	FKBP10	FK506 binding protein 10, 65 kDa
HPA057021	ENSG00000141756	single	FKBP10	FK506 binding protein 10, 65 kDa
HPA073099	ENSG00000151702	single	FLI1	Fli-1 proto-oncogene, ETS transcription factor
HPA065261	ENSG00000151702	single	FLI1	Fli-1 proto-oncogene, ETS transcription factor
HPA035251	ENSG00000163430	single	FSTL1	follistatin-like 1
HPA040815	ENSG00000163430	single	FSTL1	follistatin-like 1
HPA041602	ENSG00000087086	single	FTL	ferritin, light polypeptide
Bsi0185	ENSG00000145321	single	GC	group-specific component (vitamin D binding protein)
HPA048154	ENSG00000130055	single	GDPD2	glycerophosphodiester phosphodiesterase domain containing 2
HPA019137	ENSG00000133574	single	GIMAP4	GTPase, IMAP family member 4
HPA019135	ENSG00000133574	single	GIMAP4	GTPase, IMAP family member 4
HPA050740	ENSG00000133561	single	GIMAP6	GTPase, IMAP family member 6
HPA014474	ENSG00000171115	single	GIMAP8	GTPase, IMAP family member 8
HPA014684	ENSG00000171115	single	GIMAP8	GTPase, IMAP family member 8
HPA029121	ENSG00000198715	single	GLMP	glycosylated lysosomal membrane protein
HPA051561	ENSG00000198715	single	GLMP	glycosylated lysosomal membrane protein
HPA065071	ENSG00000178732	single	GP5	glycoprotein V (platelet)
HPA060965	ENSG00000088053	single	GP6	glycoprotein VI (platelet)
HPA048214	ENSG00000088053	single	GP6	glycoprotein VI (platelet)
HPA039979	ENSG00000166073	single	GPR176	G protein-coupled receptor 176
HPA059686	ENSG00000211445	single	GPX3	glutathione peroxidase 3
HPA036721	ENSG00000164294	single	GPX8	glutathione peroxidase 8 (putative)
Bsi2487	ENSG00000148180	single	GSN	gelsolin
HABP2	ENSG00000148702	single	HABP2	hyaluronan binding protein 2
HPA077454	ENSG00000148702	single	HABP2	hyaluronan binding protein 2
HPA021074	ENSG00000148702	single	HABP2	hyaluronan binding protein 2
HPA011258	ENSG00000135077	single	HAVCR2	hepatitis A virus cellular receptor 2
HPA047581	ENSG00000135077	single	HAVCR2	hepatitis A virus cellular receptor 2
HPA010505	ENSG00000135077	single	HAVCR2	hepatitis A virus cellular receptor 2
HPA010952	ENSG00000173706	single	HEG1	heart development protein with EGF-like domains 1
HPA051563	ENSG00000164161	single	HHIP	hedgehog interacting protein
HPA009703	ENSG00000110422	single	HIPK3	homeodomain interacting protein kinase 3
HPA061683	ENSG00000110422	single	HIPK3	homeodomain interacting protein kinase 3
HPA050724	ENSG00000095951	single	HIVEP1	human immunodeficiency virus type I enhancer binding protein 1
HPA050724*1	ENSG00000095951	single	HIVEP1	human immunodeficiency virus type I enhancer binding protein 1
HPA061982	ENSG00000078399	single	HOXA9	homeobox A9
Bsi1809	ENSG00000257017	single	HP	haptoglobin
Bsi0255	ENSG00000197915	single	HRNR	hornerin
HPA072690	ENSG00000142798	single	HSPG2	heparan sulfate proteoglycan 2
HPA055270	ENSG00000135312	single	HTR1B	5-hydroxytryptamine (serotonin) receptor 1B, G protein-coupled
HPA021187	ENSG00000170801	single	HTRA3	HtrA serine peptidase 3
HPA036435	ENSG00000068001	single	HYAL2	hyaluronoglucosaminidase 2
HPA058133	ENSG00000068001	single	HYAL2	hyaluronoglucosaminidase 2
CABDY720	ENSG00000090339	single	ICAM1	intercellular adhesion molecule 1
HPA071155	ENSG00000108622	single	ICAM2	intercellular adhesion molecule 2
HPA029180	ENSG00000160223,ENSG00000277117	multi	ICOSLG,CH507-9B2.1	inducible T-cell co-stimulator ligand,
HPA070452	ENSG00000160223,ENSG00000277117	multi	ICOSLG,CH507-9B2.1	inducible T-cell co-stimulator ligand,
HPA059142	ENSG00000030419	single	IKZF2	IKAROS family zinc finger 2 (Helios)
IKZF2	ENSG00000030419	single	IKZF2	IKAROS family zinc finger 2 (Helios)
HPA051182	ENSG00000136634	single	IL10	interleukin 10
HPA064606	ENSG00000125538	single	IL1B	interleukin 1, beta
HPA052386	ENSG00000137033	single	IL33	interleukin 33
HPA022899	ENSG00000137033	single	IL33	interleukin 33
HPA050124	ENSG00000077238	single	IL4R	interleukin 4 receptor
HPA065980	ENSG00000117595	single	IRF6	interferon regulatory factor 6
HPA076162	ENSG00000117595	single	IRF6	interferon regulatory factor 6
HPA057606	ENSG00000123243	single	ITIH5	inter-alpha-trypsin inhibitor heavy chain family, member 5
HPA055126	ENSG00000162687	single	KCNT2	potassium channel, sodium activated subfamily T, member 2
HPA043110	ENSG00000129347	single	KRI1	KRI1 homolog
HPA043574	ENSG00000129347	single	KRI1	KRI1 homolog
HPA005537	ENSG00000196569	single	LAMA2	laminin, alpha 2
HPA071462	ENSG00000196569	single	LAMA2	laminin, alpha 2
HPA051826	ENSG00000169744	single	LDB2	LIM domain binding 2
HPA068634	ENSG00000169744	single	LDB2	LIM domain binding 2
HPA000687	ENSG00000100097	single	LGALS1	lectin, galactoside-binding, soluble, 1
HPA001130	ENSG00000100097	single	LGALS1	lectin, galactoside-binding, soluble, 1
HPA042431	NA	single	LINC01565	NA
HPA048749	ENSG00000175445	single	LPL	lipoprotein lipase
Bsi0352	ENSG00000171236	single	LRG1	leucine-rich alpha-2-glycoprotein 1
Bsi3134	ENSG00000171236	single	LRG1	leucine-rich alpha-2-glycoprotein 1
HPA066016	ENSG00000168702	single	LRP1B	low density lipoprotein receptor-related protein 1B
HPA069094	ENSG00000168702	single	LRP1B	low density lipoprotein receptor-related protein 1B
HPA065369	ENSG00000137507	single	LRRC32	leucine rich repeat containing 32
HPA065439	ENSG00000137507	single	LRRC32	leucine rich repeat containing 32
HPA071995	ENSG00000171017	single	LRRC8E	leucine rich repeat containing 8 family, member E
HPA020466	ENSG00000171017	single	LRRC8E	leucine rich repeat containing 8 family, member E
HPA039722	ENSG00000086015	single	MAST2	microtubule associated serine/threonine kinase 2
HPA040155	ENSG00000086015	single	MAST2	microtubule associated serine/threonine kinase 2
HPA008848	ENSG00000076706	single	MCAM	melanoma cell adhesion molecule
HPA063834	ENSG00000076706	single	MCAM	melanoma cell adhesion molecule
HPA020741	ENSG00000173269	single	MMRN2	multimerin 2
HPA074635	ENSG00000173269	single	MMRN2	multimerin 2
HPA044819	ENSG00000182534	single	MXRA7	matrix-remodelling associated 7
HPA075316	ENSG00000182534	single	MXRA7	matrix-remodelling associated 7
HPA047992	ENSG00000120279	single	MYCT1	myc target 1
HPA039883	ENSG00000069869	single	NEDD4	neural precursor cell expressed, developmentally down-regulated 4, E3 ubiquitin protein ligase
HPA046793	ENSG00000069869	single	NEDD4	neural precursor cell expressed, developmentally down-regulated 4, E3 ubiquitin protein ligase
HPA031641	ENSG00000100968	single	NFATC4	nuclear factor of activated T-cells, cytoplasmic, calcineurin-dependent 4
HPA076526	ENSG00000100968	single	NFATC4	nuclear factor of activated T-cells, cytoplasmic, calcineurin-dependent 4
HPA049741	ENSG00000162408	single	NOL9	nucleolar protein 9
HPA038207	ENSG00000185737	single	NRG3	neuregulin 3
HPA030278	ENSG00000099250	single	NRP1	neuropilin 1
HPA060040	ENSG00000099250	single	NRP1	neuropilin 1
HPA067588	ENSG00000179915	single	NRXN1	neurexin 1
HPA069690	ENSG00000179915	single	NRXN1	neurexin 1
HPA057143	ENSG00000074590	single	NUAK1	NUAK family, SNF1-like kinase, 1
HPA047127	ENSG00000127530	single	OR7C1	olfactory receptor, family 7, subfamily C, member 1
HPA017959	ENSG00000099260	single	PALMD	palmdelphin
HPA030549	ENSG00000099260	single	PALMD	palmdelphin
HPA052957	ENSG00000160613	single	PCSK7	proprotein convertase subtilisin/kexin type 7
PDGF-BB	ENSG00000100311	single	PDGFB	platelet-derived growth factor beta polypeptide
HPA011972	ENSG00000100311	single	PDGFB	platelet-derived growth factor beta polypeptide
HPA035199	ENSG00000140992	single	PDPK1	3-phosphoinositide dependent protein kinase 1
HPA024031	ENSG00000092621	single	PHGDH	phosphoglycerate dehydrogenase
Bsi1144	ENSG00000122194	single	PLG	plasminogen
HPA048823	ENSG00000122194	single	PLG	plasminogen
HPA055799	ENSG00000083444	single	PLOD1	procollagen-lysine, 2-oxoglutarate 5-dioxygenase 1
HPA042314	ENSG00000004399	single	PLXND1	plexin D1
HPA069470	ENSG00000004399	single	PLXND1	plexin D1
HPA056933	ENSG00000011485	single	PPP5C	protein phosphatase 5, catalytic subunit
HPA042831	ENSG00000101000	single	PROCR	protein C receptor, endothelial
HPA023974	ENSG00000184500	single	PROS1	protein S (alpha)
HPA016503	ENSG00000126231	single	PROZ	protein Z, vitamin K-dependent plasma glycoprotein
HPA054453	ENSG00000127329	single	PTPRB	protein tyrosine phosphatase, receptor type, B
HPA067868	ENSG00000127329	single	PTPRB	protein tyrosine phosphatase, receptor type, B
HPA003891	ENSG00000173482	single	PTPRM	protein tyrosine phosphatase, receptor type, M
HPA068618	ENSG00000173482	single	PTPRM	protein tyrosine phosphatase, receptor type, M
HPA014574	ENSG00000168994	single	PXDC1	PX domain containing 1
HPA019246	ENSG00000168994	single	PXDC1	PX domain containing 1
HPA070959	ENSG00000130508	single	PXDN	peroxidasin
HPA038327	ENSG00000179912	single	R3HDM2	R3H domain containing 2
HPA038328	ENSG00000179912	single	R3HDM2	R3H domain containing 2
HPA015900	ENSG00000068831	single	RASGRP2	RAS guanyl releasing protein 2 (calcium and DAG-regulated)
HPA015667	ENSG00000068831	single	RASGRP2	RAS guanyl releasing protein 2 (calcium and DAG-regulated)
HPA065655	ENSG00000105538	single	RASIP1	Ras interacting protein 1
HPA077251	ENSG00000105538	single	RASIP1	Ras interacting protein 1
HPA045780	ENSG00000150681	single	RGS18	regulator of G-protein signaling 18
HPA028727	ENSG00000150681	single	RGS18	regulator of G-protein signaling 18
HPA019448	ENSG00000154133	single	ROBO4	roundabout guidance receptor 4
HPA065255	ENSG00000154133	single	ROBO4	roundabout guidance receptor 4
HPA073901	ENSG00000154133	single	ROBO4	roundabout guidance receptor 4
HPA007567	ENSG00000067900	single	ROCK1	Rho-associated, coiled-coil containing protein kinase 1
HPA008004	ENSG00000067900	single	ROCK1	Rho-associated, coiled-coil containing protein kinase 1
HPA061755	ENSG00000170989	single	S1PR1	sphingosine-1-phosphate receptor 1
HPA074914	ENSG00000170989	single	S1PR1	sphingosine-1-phosphate receptor 1
HPA029947	ENSG00000111961	single	SASH1	SAM and SH3 domain containing 1
HPA060039	ENSG00000111961	single	SASH1	SAM and SH3 domain containing 1
HPA049515	ENSG00000073060	single	SCARB1	scavenger receptor class B, member 1
HPA039325	ENSG00000168497	single	SDPR	serum deprivation response
HPA062122	ENSG00000168497	single	SDPR	serum deprivation response
HPA052704	ENSG00000110876	single	SELPLG	selectin P ligand
HPA069062	ENSG00000110876	single	SELPLG	selectin P ligand
HPA011902	ENSG00000110876	single	SELPLG	selectin P ligand
HPA061957	ENSG00000188488	single	SERPINA5	serpin peptidase inhibitor, clade A (alpha-1 antiproteinase, antitrypsin), member 5
HPA053902	ENSG00000178343	single	SHISA3	shisa family member 3
HPA008392	ENSG00000136603	single	SKIL	SKI-like proto-oncogene
HPA014233	ENSG00000136603	single	SKIL	SKI-like proto-oncogene
HPA051255	ENSG00000131183	single	SLC34A1	solute carrier family 34 (type II sodium/phosphate cotransporter), member 1
HPA077175	ENSG00000131183	single	SLC34A1	solute carrier family 34 (type II sodium/phosphate cotransporter), member 1
HPA052272	ENSG00000111371	single	SLC38A1	solute carrier family 38, member 1
HPA058872	ENSG00000111371	single	SLC38A1	solute carrier family 38, member 1
HPA029791	ENSG00000198743	single	SLC5A3	solute carrier family 5 (sodium/myo-inositol cotransporter), member 3
HPA029790	ENSG00000198743	single	SLC5A3	solute carrier family 5 (sodium/myo-inositol cotransporter), member 3
HPA064215	ENSG00000151012	single	SLC7A11	solute carrier family 7 (anionic amino acid transporter light chain, xc- system), member 11
HPA042591	ENSG00000021488	single	SLC7A9	solute carrier family 7 (amino acid transporter light chain, bo,+ system), member 9
HPA067408	ENSG00000021488	single	SLC7A9	solute carrier family 7 (amino acid transporter light chain, bo,+ system), member 9
HPA071157	ENSG00000184347	single	SLIT3	slit guidance ligand 3
HPA051630	ENSG00000184347	single	SLIT3	slit guidance ligand 3
HPA002989	ENSG00000113140	single	SPARC	secreted protein, acidic, cysteine-rich (osteonectin)
HPA007369	ENSG00000113140	single	SPARC	secreted protein, acidic, cysteine-rich (osteonectin)
HPA039755	ENSG00000182957	single	SPATA13	spermatogenesis associated 13
HPA040185	ENSG00000182957	single	SPATA13	spermatogenesis associated 13
HPA041208	ENSG00000182957	single	SPATA13	spermatogenesis associated 13
HPA013149	ENSG00000115306	single	SPTBN1	spectrin, beta, non-erythrocytic 1
HPA043233	ENSG00000100380	single	ST13	suppression of tumorigenicity 13 (colon carcinoma) (Hsp70 interacting protein)
HPA023918	ENSG00000159167	single	STC1	stanniocalcin 1
HPA056580	ENSG00000159167	single	STC1	stanniocalcin 1
HPA039991	ENSG00000164506	single	STXBP5	syntaxin binding protein 5 (tomosyn)
HPA003552	ENSG00000168952	single	STXBP6	syntaxin binding protein 6 (amisyn)
HPA051204	ENSG00000137573	single	SULF1	sulfatase 1
HPA021520	ENSG00000165124	single	SVEP1	sushi, von Willebrand factor type A, EGF and pentraxin domain containing 1
HPA064300	ENSG00000165124	single	SVEP1	sushi, von Willebrand factor type A, EGF and pentraxin domain containing 1
HPA063446	ENSG00000115183	single	TANC1	tetratricopeptide repeat, ankyrin repeat and coiled-coil containing 1
HPA031258	ENSG00000059377	single	TBXAS1	thromboxane A synthase 1 (platelet)
HPA031260	ENSG00000059377	single	TBXAS1	thromboxane A synthase 1 (platelet)
HPA041631	ENSG00000134827	single	TCN1	transcobalamin I (vitamin B12 binding protein, R binder family)
HPA003425	ENSG00000160182	single	TFF1	trefoil factor 1
HPA008766	ENSG00000163513	single	TGFBR2	transforming growth factor, beta receptor II (70/80kDa)
HPA074821	ENSG00000163513	single	TGFBR2	transforming growth factor, beta receptor II (70/80kDa)
HPA069972	ENSG00000035862	single	TIMP2	TIMP metallopeptidase inhibitor 2
HPA073700	ENSG00000035862	single	TIMP2	TIMP metallopeptidase inhibitor 2
HPA068391	ENSG00000100234	single	TIMP3	TIMP metallopeptidase inhibitor 3
HPA069299	ENSG00000100234	single	TIMP3	TIMP metallopeptidase inhibitor 3
HPA048695	ENSG00000142910	single	TINAGL1	tubulointerstitial nephritis antigen-like 1
HPA002823	ENSG00000169908	single	TM4SF1	transmembrane 4 L six family member 1
HPA078125	ENSG00000169908	single	TM4SF1	transmembrane 4 L six family member 1
HPA067861	ENSG00000163762	single	TM4SF18	transmembrane 4 L six family member 18
HPA058640	ENSG00000163762	single	TM4SF18	transmembrane 4 L six family member 18
HPA052555	ENSG00000179029	single	TMEM107	transmembrane protein 107
HPA011785	ENSG00000110108	single	TMEM109	transmembrane protein 109
HPA013658	ENSG00000131634	single	TMEM204	transmembrane protein 204
HPA014028	ENSG00000131634	single	TMEM204	transmembrane protein 204
HPA061839	ENSG00000170876	single	TMEM43	transmembrane protein 43
HPA076781	ENSG00000170876	single	TMEM43	transmembrane protein 43
HPA055634	ENSG00000000005	single	TNMD	tenomodulin
HPA070464	ENSG00000168477	single	TNXB	tenascin XB
HPA070466	ENSG00000168477	single	TNXB	tenascin XB
HPA022012	ENSG00000115129	single	TP53I3	tumor protein p53 inducible protein 3
HPA028742	ENSG00000115129	single	TP53I3	tumor protein p53 inducible protein 3
HPA052974	ENSG00000078804	single	TP53INP2	tumor protein p53 inducible nuclear protein 2
HPA057037	ENSG00000078804	single	TP53INP2	tumor protein p53 inducible nuclear protein 2
HPA021578	ENSG00000141569	single	TRIM65	tripartite motif containing 65
HPA024034	ENSG00000141569	single	TRIM65	tripartite motif containing 65
HPA045098	ENSG00000137672	single	TRPC6	transient receptor potential cation channel, subfamily C, member 6
HPA062164	ENSG00000137672	single	TRPC6	transient receptor potential cation channel, subfamily C, member 6
TSPAN15	ENSG00000099282	single	TSPAN15	tetraspanin 15
HPA071160	ENSG00000099282	single	TSPAN15	tetraspanin 15
HPA044657	ENSG00000099282	single	TSPAN15	tetraspanin 15
HPA003727	ENSG00000099282	single	TSPAN15	tetraspanin 15
HPA016034	ENSG00000214063	single	TSPAN4	tetraspanin 4
HPA038839	ENSG00000159459	single	UBR1	ubiquitin protein ligase E3 component n-recognin 1
HPA038195	ENSG00000204922	single	UQCC3	ubiquinol-cytochrome c reductase complex assembly factor 3
HPA041881	ENSG00000130307	single	USHBP1	Usher syndrome 1C binding protein 1
HPA067409	ENSG00000130307	single	USHBP1	Usher syndrome 1C binding protein 1
HPA025815	ENSG00000115464	single	USP34	ubiquitin specific peptidase 34
HPA070764	ENSG00000115464	single	USP34	ubiquitin specific peptidase 34
HPA035082	ENSG00000168899	single	VAMP5	vesicle-associated membrane protein 5
CABDY809	ENSG00000162692	single	VCAM1	vascular cell adhesion molecule 1
HPA063777	ENSG00000035403	single	VCL	vinculin
HPA055461	ENSG00000150630	single	VEGFC	vascular endothelial growth factor C
HPA001815	ENSG00000110799	single	VWF	von Willebrand factor
HPA002082	ENSG00000110799	single	VWF	von Willebrand factor
HPA040257	ENSG00000166415	single	WDR72	WD repeat domain 72
HPA057410	ENSG00000166415	single	WDR72	WD repeat domain 72
HPA041682	ENSG00000198373	single	WWP2	WW domain containing E3 ubiquitin protein ligase 2
HPA072352	ENSG00000198373	single	WWP2	WW domain containing E3 ubiquitin protein ligase 2
HPA050886	ENSG00000124613	single	ZNF391	zinc finger protein 391
HPA066833	ENSG00000196263	single	ZNF471	zinc finger protein 471
HPA076431	ENSG00000197213	single	ZSCAN5B	zinc finger and SCAN domain containing 5B
HPA043117	ENSG00000197213,ENSG00000131848,ENSG00000204532	multi	ZSCAN5B,ZSCAN5A,ZSCAN5CP	zinc finger and SCAN domain containing 5B,zinc finger and SCAN domain containing 5A,zinc finger and SCAN domain containing 5C, pseudogene
HPA031778	ENSG00000074755	single	ZZEF1	zinc finger, ZZ-type with EF-hand domain 1
HPA031790	ENSG00000074755	single	ZZEF1	zinc finger, ZZ-type with EF-hand domain 1
